# *GIPC1* intermediate-length repeat expansion in amyotrophic lateral sclerosis

**DOI:** 10.1101/2025.05.22.25328088

**Authors:** Kohei Muto, Konoka Tachibana, Ryosuke Miyamoto, Yuki Kuwano, Naoki Kihara, Hiroki Yamazaki, Yusuke Osaki, Masaki Kamada, Seishu Banzai, Hiroki Ueno, Tatsuya Fukumoto, Nazere Keyoumu, Naoko Matsui, Koji Fujita, Masahiro Nakamori, Yu Yamazaki, Hirofumi Maruyama, Yuishin Izumi, Hiroyuki Morino

## Abstract

Repeat expansion diseases, particularly those involving GC-rich motifs, have been increasingly recognized as contributors to neurological and neuromuscular disorders. Amyotrophic lateral sclerosis (ALS) has been linked to several such expansions, including intermediate-length repeats in genes implicated in oculopharyngodistal myopathy (OPDM). To investigate the possible involvement of CGG repeat expansions in ALS, 424 ALS patients and 312 controls of Japanese descent were screened for expansions in five genes associated with repeat expansion disorders, namely *GIPC1*, *RILPL1*, *FMR1*, *AFF2*, and *NUTM2BAS1*. Repeat-primed PCR and fragment analysis revealed that four ALS patients exhibited abnormal CGG expansions in *GIPC1* (33–55 repeats), whereas two control individuals harbored expanded alleles (67 and 83 repeats). No expansions in the other genes were detected. Long-read sequencing confirmed repeat sizes and showed sequence instability. Histopathological analysis of ALS patients with *GIPC1* expansion demonstrated classical ALS pathology, including phosphorylated TDP-43-positive inclusions. RNA fluorescence in situ hybridization revealed nuclear foci containing *GIPC1* repeat RNA exclusively in ALS patients with *GIPC1* expansions, suggesting RNA-mediated toxicity. These findings indicate that a subset of ALS patients present with intermediate CGG expansions in *GIPC1*, which may represent a novel pathogenic mechanism analogous to other noncoding repeat disorders. Given that *GIPC1* full expansions are associated with OPDM, these results support the hypothesis of a pathological continuum between neurodegeneration and myopathy driven by repeat length and sequence context. Nonetheless, further investigations into the potential of *GIPC1* CGG expansions as genetic risk factors or modifiers in ALS are warranted.
