## Supplemental Table 1 for "*GIPC1* intermediate-length repeat expansion in amyotrophic lateral sclerosis"

### Sheet: Primers
Table S1. Primers for RP-PCR and FA-PCR
RP-PCR
GIPC1	GIPC1-F	5′-CAGACACATCCTTCTCGCAGAGGCCAC-3′
	GIPC1-R	5′-CAGGAAACAGCTATGACCGGCGGAGGCAGCGGCGGCGGC-3′
	Linker	5′-(VIC)-CAGGAAACAGCTATGACC-3′
RILPL1	RILPL1-F	5′-CCATTGAGCGCAACTCGGATC-3′
	RILPL1-R	5′-CAGGAAACAGCTATGACCCGGCGGCGGCGGCGG-3′
	Linker	5′-(FAM)-CAGGAAACAGCTATGACC-3′
FMR1	FMR1-F	5′‐TGTAAAACGACGGCCAGTGCTCAGCTCCGTTTCGGTTTCACTTCCGGT‐3′
	FMR1-R1	5′‐CAGGAAACAGCTATGACCCTCGAGGCCCAGCCGCCGCCGCC‐3′
	FMR1-R2	5′‐CAGGAAACAGCTATGACCCCGCCGCCGCC‐3′
	Linker	5′‐(VIC)-CAGGAAACAGCTATGACC‐3′
AFF2	AFF2-F	5′-TGTGAGTGTGTAAGTGTGTGATGCTGCC-3′
	AFF2-R	5′-CAGGAAACAGCTATGACCCGGCGGCGGCGGCGGC-3′
	Linker	5′-(NED)-CAGGAAACAGCTATGACC-3′
NUTM2BAS1	NUTM2BAS1-F	5′-CGCTAGAAGGAGTGTGGTCCACC-3′
	NUTM2BAS1-R	5′-CAGGAAACAGCTATGACCCGGCGGCGGCGGCGG-3′
	Linker	5′-(FAM)-CAGGAAACAGCTATGACC-3′
FA-PCR
GIPC1	GIPC1-F	5′-CCGGAGCAGACACATCCTTC-3′
	GIPC1-R	5′-GAGGGGAGGAGTCGGGAA-3′
