## Supplemental Table 2 for "*GIPC1* intermediate-length repeat expansion in amyotrophic lateral sclerosis"

### Sheet: PCR condition
Table S2. PCR mix and thermocycler conditions
PCR mix (GIPC1)	×1			PCR (GIPC1)		ramp rate
DW	2.9	μl		95°C	10min
Buffer (MgCl2)	1.25	μl		95°C	30sec	2.5°C/s
dNTP (2.5mM)	1	μl		70°C (−1°C/3cycle)	30sec	−1.5°C/s	×32
DMSO	1	μl		72°C	40sec	2.5°C/s
Betaine (5M)	2	μl		95°C	30sec	2.5°C/s
7-deaza-dGTP (2μmol/200μl)	0.5	μl		58.1°C	30sec	−1.5°C/s	×10
GIPC1-F (10μM)	1	μl		72°C	40sec	2.5°C/s
VIC-Anchor (10μM)	1	μl		4°C	∞
GIPC1-R (5μM)	0.25	μl
FastStart Taq	0.1	μl
gDNA (50ng/μl)	2	μl
total	13	μl
PCR mix (RILPL1)	×1			PCR (RILPL1)		ramp rate
DW	3.05	μl		95°C	10min
Buffer (MgCl2)	1.25	μl		95°C	30sec	2.5°C/s
dNTP (2.5mM)	1	μl		70°C (−1°C/3cycle)	30sec	−1.5°C/s	×48
DMSO	1	μl		72°C	40sec	2.5°C/s
Betaine (5M)	2	μl		95°C	30sec	2.5°C/s
7-deaza-dGTP (2μmol/200μl)	0.35	μl		58.1°C	30sec	−1.5°C/s	×15
RILPL1-F (10μM)	1	μl		72°C	40sec	2.5°C/s
FAM-Anchor (10μM)	1	μl		4°C	∞
RILPL1-R (5μM)	0.25	μl
FastStart Taq	0.1	μl
gDNA (50ng/μl)	2	μl
Total	13	μl
PCR mix (LRP12)	×1			PCR (LRP12)		ramp rate
MgCl2 (25mM)	1.2	μl		95°C	10min
DMSO	0.75	μl		95°C	30sec	2.5°C/s
Betaine (5M)	3	μl		70°C (−1°C/3cycle)	30sec	−1.5°C/s	×48
7-deaza-dGTP (5mM)	0.75	μl		72°C	40sec	2.5°C/s
2x Fast start PCR master Mix	7.5	μl		95°C	30sec	2.5°C/s
10× Primer mix *	1.8	μl		59°C	30sec	−1.5°C/s	×15
gDNA (50ng/μl)	1	μl		72°C	40sec	2.5°C/s
Total	16	μl		4°C	∞
* Primer mix
FMR1-F (10mM)	0.841837	μl
FMR1-R (10mM)	0.0841837	μl
FMR1-(CCG)3 (10mM)	0.0841837	μl
VIC-Anchor (10mM)	0.841837	μl
	1.85204	μl
PCR mix (AFF2)	×1			PCR (AFF2)		ramp rate
DW	3.1	μl		95°C	10min
Buffer (MgCl2)	1.25	μl		95°C	30sec	2.5°C/s
dNTP (2.5mM)	1	μl		70°C (−1°C/3cycle)	30sec	−1.5°C/s	×48
DMSO	1	μl		72°C	40sec	2.5°C/s
Betaine (5M)	2	μl		95°C	30sec	2.5°C/s
7-deaza-dGTP (2μmol/200μl)	0.35	μl		60°C	30sec	−1.5°C/s	×15
AFF2-F (10μM)	1	μl		72°C	40sec	2.5°C/s
NED-Anchor (10μM)	1	μl		4°C	∞
AFF2-R (5μM)	0.2	μl
FastStart Taq	0.1	μl
gDNA (50ng/μl)	2	μl
Total	13	μl
PCR mix (NUTM2BAS1)	×1			PCR (NUTM2BAS1)		ramp rate
DW	3.05	μl		95°C	10min
Buffer (MgCl2)	1.25	μl		95°C	30sec	2.5°C/s
dNTP (2.5mM)	1	μl		70°C (−1°C/3cycle)	30sec	−1.5°C/s	×48
DMSO	1	μl		72°C	40sec	2.5°C/s
Betaine (5M)	2	μl		95°C	30sec	2.5°C/s
7-deaza-dGTP (2μmol/200μl)	0.35	μl		58.1°C	30sec	−1.5°C/s	×15
NUTM2BAS1-F (10mM)	1	μl		72°C	40sec	2.5°C/s
FAM-Anchor	1	μl		4°C	∞
NUTM2BAS1-R (5mM)	0.25	μl
FastStart Taq	0.1	μl
gDNA (50ng/μl)	2	μl
Total	13	μl
DW, distilled water; dNTP, deoxynucleotide triphosphates; DMSO, dimethyl sulfoxide; 7-deaza-dGTP, 7-deaza-2′deoxyguanosine-5′triphosphates; gDNA, genomic DNA
