## Supplemental Table 3 for "*GIPC1* intermediate-length repeat expansion in amyotrophic lateral sclerosis"

### Sheet: crRNA
Table S3. crRNA for CRISPR-Cas9-based target enrichment system
GIPC1-F1	5′-ATTCCGCCAGCTCTACGCACTGG-3′
GIPC1-F2	5′-GACGCTGTTGTCATTACTATGGG-3′
GIPC1-R1	5′-TATGCACAACATCTCACCCTGGG-3′
GIPC1-R2	5′-ACATCTAAGCTGCTCACCATTGG-3′
